# Ultra-fast sample-to-sequencing workflow for clinical diagnostics using micropillars

**DOI:** 10.64898/2026.01.29.26345156

**Authors:** Adam J Bisogni, Irem Bastuzel, Mohamed Rashed, Joy Goffena, Sophie HR Storz, Zachary B. Anderson, Min Seon Park, Trent Prall, Miranda PG Zalusky, Erin E. Crotty, Bonnie Cole, Jeffrey Stevens, David M Lin, Harvey Tian, Danny E. Miller

**Affiliations:** Inso Biosciences, Ithaca, NY, 14853; Division of Genetic Medicine, Department of Pediatrics, University of Washington and Seattle Children’s Hospital, Seattle, WA, 98195; Department of Laboratory Medicine and Pathology, University of Washington, Seattle, WA, 98195; Division of Hematology, Oncology, Bone Marrow Transplant and Cellular Therapy, Department of Pediatrics, University of Washington and Seattle Children’s Hospital, Seattle, WA, 98195; Department of Laboratories, Seattle Children’s Hospital, Seattle, WA, 98105; Ben Towne Center for Childhood Cancer and Blood Disorders Research, Seattle Children’s Research Institute, Seattle, WA, 98101; Department of Biomedical Sciences, Cornell University, Ithaca, NY, 14853; Brotman Baty Institute for Precision Medicine, University of Washington, Seattle, WA, 98195

**Keywords:** Nanopore sequencing, long-read sequencing, DNA extraction, library preparation, microfluidics, point-of-care diagnostics

## Abstract

We present a streamlined, solid-phase workflow for Oxford Nanopore sequencing that integrates DNA extraction, purification, and library preparation within a single microfluidic cartridge. By eliminating tube transfers and performing all enzymatic steps directly on captured DNA, the method minimizes sample loss, reduces hands-on time, and simplifies library generation for long-read sequencing. Starting from volumes as small as a single drop of blood, this integrated approach produces high-quality sequencing libraries from cell lines, whole blood, and tissue. The workflow achieves robust recovery of high-molecular-weight DNA and high pore occupancy, enabling rapid, low-complexity sample preparation suitable for clinical, field, and decentralized sequencing applications.
