## Supplemental Tables for "Ultra-fast sample-to-sequencing workflow for clinical diagnostics using micropillars"

### Sheet: Table S1
Table S1: Adaptive sampling targets using GRCh38 coordinates
Gene	Chromosome	Target_Start	Target_End
AURKAIP1	chr1	1350000	1400000
NADK-GNB1	chr1	1700000	1950000
TNFRSF14	chr1	2500000	2600000
MEGF6-TP73	chr1	3450000	3800000
RPL22	chr1	6150000	6250000
ERRFI1	chr1	7950000	8050000
PIK3CD	chr1	9600000	9750000
KIF1B	chr1	10150000	10450000
MTOR	chr1	11050000	11300000
SPEN	chr1	15800000	16000000
SDHB	chr1	16950000	17100000
PAX7	chr1	18600000	18800000
CDC42	chr1	22000000	22150000
EPHB2	chr1	22650000	22950000
ID3	chr1	23500000	23600000
ARID1A	chr1	26650000	26850000
SESN2	chr1	28200000	28350000
PTPRU	chr1	29200000	29350000
HDAC1	chr1	32250000	32400000
AGO1	chr1	35800000	36000000
STK40-CSF3R	chr1	36300000	36550000
RRAGC	chr1	38800000	38900000
MYCL	chr1	39850000	39950000
MPL	chr1	43300000	43400000
PLK3-PTCH2	chr1	44750000	44900000
MUTYH	chr1	45300000	45400000
PIK3R3-RAD54L	chr1	46000000	46300000
MKNK1	chr1	46500000	46650000
STIL	chr1	47200000	47350000
CDKN2C	chr1	50900000	51000000
TACSTD2	chr1	58550000	58600000
JUN	chr1	58750000	58850000
DOCK7	chr1	62400000	62750000
ROR1	chr1	63750000	64250000
JAK1	chr1	64800000	65100000
NEGR1	chr1	71350000	72350000
FUBP1	chr1	77900000	78000000
BCL10	chr1	85200000	85300000
RPL5	chr1	92800000	92900000
NRAS-CSDE1	chr1	114650000	114800000
VTCN1	chr1	117100000	117250000
TENT5C	chr1	117550000	117650000
HSD3B1	chr1	119450000	119550000
NOTCH2	chr1	119850000	120150000
H3C14	chr1	149800000	149900000
MCL1	chr1	150500000	150600000
SETDB1	chr1	150900000	151000000
CKS1B	chr1	154950000	155000000
RIT1	chr1	155850000	155950000
NTRK1	chr1	156750000	156950000
SPTA1	chr1	158550000	158750000
SDHC	chr1	161250000	161400000
DDR2	chr1	162600000	162850000
NUF2	chr1	163200000	163400000
COP1	chr1	175900000	176250000
ENSG00000270575	chr1	178150000	178210000
ANGPTL1	chr1	178800000	178900000
ABL2	chr1	179050000	179250000
RNF2	chr1	185000000	185150000
CDC73	chr1	193100000	193300000
PTPRC	chr1	198600000	198800000
ELF3	chr1	201950000	202050000
BTG2	chr1	203250000	203350000
PIK3C2B-MDM4	chr1	204400000	204600000
IKBKE	chr1	206450000	206550000
IL10	chr1	206700000	206800000
H3_3A	chr1	226040000	226090000
PARP1	chr1	226300000	226450000
PGBD5	chr1	230250000	230450000
SPRTN-EGLN1	chr1	231300000	231450000
LYST	chr1	235600000	235950000
FH	chr1	241450000	241550000
AKT3	chr1	243450000	243900000
HNRNPU	chr1	244800000	244900000
SMYD3	chr1	245700000	246550000
RRM2	chr2	10100000	10250000
MYCN	chr2	15900000	16000000
GEN1	chr2	17700000	17850000
DNMT3A	chr2	25200000	25400000
ASXL2	chr2	25700000	25900000
CENPA	chr2	26700000	26850000
PPP1CB	chr2	28700000	28850000
ALK	chr2	29150000	29950000
STRN	chr2	36800000	37000000
SOS1	chr2	38950000	39150000
EML4	chr2	42100000	42400000
EPAS1	chr2	46250000	46450000
EPCAM-MSH2-MSH6-FBXO11	chr2	47300000	47950000
FANCL	chr2	58100000	58300000
REL	chr2	60850000	61000000
XPO1	chr2	61450000	61600000
ETAA1	chr2	67350000	67450000
PCBP1	chr2	70050000	70150000
TET3	chr2	73950000	74150000
TCF7L1	chr2	85100000	85350000
TMEM127	chr2	96200000	96300000
INPP4A	chr2	98400000	98650000
RPL31	chr2	100950000	101050000
RANBP2	chr2	108650000	108850000
BCL2L11	chr2	111050000	111200000
MERTK	chr2	111850000	112050000
GLI2	chr2	120700000	121050000
ERCC3	chr2	127200000	127350000
CXCR4	chr2	136050000	136150000
LRP1B	chr2	140200000	142200000
ACVR2A	chr2	147800000	148000000
ACVR1	chr2	157700000	157900000
TANK	chr2	161100000	161300000
PDK1	chr2	172500000	172650000
NFE2L2	chr2	177200000	177450000
PMS1	chr2	189750000	189900000
STAT4	chr2	191000000	191200000
SF3B1	chr2	197350000	197500000
CASP8	chr2	201200000	201350000
CD28-CTLA4	chr2	203650000	203900000
IDH1	chr2	208200000	208300000
ERBB4	chr2	211350000	212600000
BARD1	chr2	214700000	214850000
ABCA12	chr2	214900000	215200000
INHA	chr2	219500000	219600000
PAX3	chr2	222150000	222350000
CUL3	chr2	224450000	224650000
IRS1	chr2	226700000	226850000
DIS3L2	chr2	231900000	232400000
HDAC4	chr2	239000000	239450000
PDCD1	chr2	241800000	241900000
FANCD2-VHL	chr3	10000000	10200000
PPARG	chr3	12250000	12500000
RAF1	chr3	12550000	12700000
TGFBR2	chr3	30550000	30750000
MLH1	chr3	36950000	37100000
MYD88	chr3	38100000	38200000
SETD2	chr3	46950000	47200000
CDC25A	chr3	48100000	48250000
RHOA	chr3	49300000	49450000
MST1	chr3	49650000	49750000
MST1R	chr3	49850000	49950000
NPRL2	chr3	50300000	50400000
PARP3	chr3	51900000	52000000
BAP1	chr3	52350000	52450000
PBRM1	chr3	52500000	52750000
ATXN7	chr3	63800000	64050000
MAGI1	chr3	65300000	66100000
MITF	chr3	69700000	70000000
FOXP1	chr3	70900000	71650000
RYBP	chr3	72350000	72500000
SHQ1	chr3	72700000	72900000
PPP4R2	chr3	72950000	73100000
EPHA3	chr3	89050000	89550000
TFG	chr3	100650000	100800000
CBLB	chr3	105600000	105900000
GSK3B	chr3	119800000	120150000
POLQ	chr3	121400000	121600000
GATA2	chr3	128450000	128550000
MBD4	chr3	129400000	129500000
EPHB1	chr3	134750000	135300000
STAG1	chr3	136300000	136800000
PIK3CB-FOXL2	chr3	138600000	139000000
ATR	chr3	142400000	142600000
WWTR1	chr3	149450000	149800000
TIPARP	chr3	156650000	156750000
MECOM-TERC	chr3	169050000	169800000
PRKCI	chr3	170200000	170350000
TBL1XR1	chr3	176950000	177250000
PIK3CA	chr3	179100000	179300000
SOX2	chr3	181650000	181750000
DCUN1D1	chr3	182900000	183050000
KLHL6	chr3	183450000	183600000
MAP3K13	chr3	185250000	185550000
ETV5	chr3	186000000	186150000
EIF4A2	chr3	186750000	186850000
BCL6	chr3	187700000	187800000
TP63	chr3	189600000	189950000
FGF12	chr3	192100000	192800000
TFRC	chr3	196000000	196150000
TACC3-FGFR3-NSD2	chr4	1650000	2050000
DHX15	chr4	24450000	24650000
SLC34A2	chr4	25600000	25700000
PHOX2B	chr4	41700000	41800000
FIP1L1	chr4	53350000	53500000
PDGFRA	chr4	54200000	54350000
KIT	chr4	54600000	54800000
KDR	chr4	55050000	55150000
SRP72	chr4	56400000	56550000
EPHA5	chr4	65250000	65700000
ALB	chr4	73350000	73450000
FGF5	chr4	80200000	80400000
ABRAXAS1	chr4	83400000	83550000
EIF4E	chr4	98850000	98950000
TET2	chr4	105100000	105300000
FGF2	chr4	122800000	122950000
PLK4	chr4	127850000	127950000
INPP4B	chr4	142000000	142900000
GAB1	chr4	143300000	143500000
FBXW7	chr4	152300000	152600000
IRF2	chr4	184350000	184500000
FAT1	chr4	186550000	186750000
SDHA	chr5	150000	300000
TERT	chr5	1200000	1350000
ENSG00000271230	chr5	6510000	6550000
DROSHA	chr5	31350000	31600000
IL7R	chr5	35800000	35900000
LIFR	chr5	38450000	38650000
RICTOR	chr5	38900000	39100000
FGF10	chr5	44250000	44450000
IL6ST	chr5	55900000	56050000
MAP3K1	chr5	56750000	56950000
PLK2	chr5	58400000	58500000
PIK3R1	chr5	68150000	68350000
MSH3	chr5	80600000	80900000
RASA1	chr5	87200000	87450000
CHD1	chr5	98800000	98950000
APC	chr5	112650000	112900000
SNCAIP	chr5	122250000	122500000
IRF1-RAD50	chr5	132400000	132700000
EGR1	chr5	138400000	138500000
CTNNA1	chr5	138550000	139000000
SPRY4	chr5	142250000	142350000
FGF1	chr5	142550000	142750000
CSNK1A1	chr5	149450000	149600000
CSF1R-PDGFRB	chr5	150000000	150200000
CD74-RPS14	chr5	150350000	150500000
ITK	chr5	157100000	157300000
EBF1	chr5	158650000	159150000
GABRA6	chr5	161500000	161750000
NPM1	chr5	171350000	171450000
FGFR4-NSD1	chr5	177050000	177350000
DDX41	chr5	177450000	177550000
FLT4	chr5	180550000	180700000
IRF4	chr6	350000	450000
JARID2	chr6	15200000	15550000
E2F3	chr6	20350000	20550000
H3C1-H3C2-ENSG00000299111-H1_2-H2BC5-H3C4-H3C7-H3C6	chr6	26000000	26300000
H3C10-H3C11-H3C12	chr6	27750000	27950000
HLA_A	chr6	29920000	29970000
MDC1-DDR1	chr6	30650000	31000000
HLA_B	chr6	31330000	31380000
STK19-NOTCH4	chr6	31900000	32350000
TAP2-TAP1	chr6	32800000	33050000
DAXX-BAK1	chr6	33200000	33650000
FANCE	chr6	35400000	35500000
CDKN1A	chr6	36650000	36750000
PIM1	chr6	37150000	37200000
CCND3	chr6	41900000	42100000
VEGFA	chr6	43750000	43850000
NFKBIE	chr6	44200000	44300000
PTP4A1	chr6	63500000	63650000
PNRC1	chr6	89050000	89150000
EPHA7	chr6	93200000	93450000
PRDM1	chr6	105950000	106150000
CRYBG1	chr6	106300000	106600000
FOXO3	chr6	108500000	108750000
SESN1	chr6	108950000	109150000
FYN	chr6	111600000	111900000
CCN6	chr6	112000000	112100000
ROS1	chr6	117250000	117450000
RSPO3	chr6	127050000	127250000
ENPP3	chr6	131600000	131800000
SGK1	chr6	134100000	134350000
MYB	chr6	135150000	135250000
MAP7	chr6	136300000	136600000
IFNGR1	chr6	137150000	137250000
TNFAIP3	chr6	137800000	137950000
LATS1	chr6	149600000	149750000
ZBTB2	chr6	151300000	151450000
ESR1	chr6	151600000	152150000
ARID1B	chr6	156750000	157250000
EZR	chr6	158700000	158850000
MAP3K4	chr6	160950000	161150000
PRKN	chr6	161300000	162750000
QKI	chr6	163350000	163600000
CARD11	chr7	2850000	3100000
PMS2	chr7	5950000	6050000
RAC1	chr7	6350000	6450000
MIOS	chr7	7500000	7650000
ETV1	chr7	13850000	14050000
HDAC9	chr7	18050000	19050000
INHBA	chr7	41600000	41750000
GLI3	chr7	41900000	42300000
IKZF1	chr7	50250000	50450000
EGFR	chr7	54950000	55250000
MAGI2	chr7	77950000	79500000
HGF	chr7	81650000	81800000
GRM3	chr7	86600000	86900000
AKAP9	chr7	91900000	92150000
CDK6	chr7	92550000	92900000
SAMD9-SAMD9L	chr7	93050000	93200000
SLC25A13	chr7	96100000	96350000
TRRAP	chr7	98850000	99100000
EPO-EPHB4	chr7	100700000	100850000
CUX1	chr7	101750000	102350000
RINT1	chr7	105500000	105600000
PIK3CG	chr7	106800000	106950000
COG5	chr7	107150000	107600000
MET	chr7	116650000	116850000
POT1	chr7	124800000	124950000
SMO	chr7	129150000	129250000
BRAF	chr7	140650000	140950000
MGAM	chr7	141850000	142150000
EPHB6-KEL	chr7	142800000	143050000
EZH2	chr7	148750000	148950000
RHEB	chr7	151400000	151550000
KMT2C	chr7	152100000	152500000
XRCC2	chr7	152600000	152700000
SHH	chr7	155750000	155850000
GATA4	chr8	11650000	11800000
NAT2	chr8	18350000	18450000
EGR3	chr8	22650000	22750000
PPP2R2A	chr8	26250000	26400000
DUSP4	chr8	29300000	29400000
WRN	chr8	31000000	31200000
NRG1	chr8	31600000	32900000
ZNF703-ADGRA2	chr8	37650000	37900000
NSD3-FGFR1	chr8	38200000	38500000
HOOK3	chr8	42850000	43100000
LYN-RPS20	chr8	55850000	56100000
ASPH	chr8	61450000	61750000
MYBL1	chr8	66500000	66650000
PREX2	chr8	67900000	68300000
PRDM14	chr8	70000000	70100000
ELOC	chr8	73900000	74000000
NBN	chr8	89900000	90050000
UBR5	chr8	102200000	102450000
RSPO2-EIF3E	chr8	107850000	108500000
RAD21	chr8	116800000	116900000
MYC	chr8	127700000	127800000
AGO2	chr8	140500000	140700000
RECQL4	chr8	144450000	144550000
SMARCA2	chr9	1950000	2250000
JAK2	chr9	4950000	5150000
CD274-PDCD1LG2	chr9	5400000	5600000
PTPRD	chr9	8250000	10650000
PSIP1-SNAPC3	chr9	15400000	15550000
MLLT3	chr9	20300000	20650000
CDKN2A-CDKN2B	chr9	21900000	22050000
TEK	chr9	27050000	27300000
FANCG	chr9	35050000	35100000
PAX5	chr9	36800000	37100000
GNAQ	chr9	77650000	78100000
HNRNPK	chr9	83900000	84050000
NTRK2	chr9	84600000	85050000
SYK	chr9	90750000	90950000
FANCC-PTCH1	chr9	95050000	95550000
GALNT12	chr9	98750000	98900000
TGFBR1	chr9	99050000	99200000
NR4A3	chr9	99800000	99900000
KLF4	chr9	107450000	107550000
ELP1	chr9	108800000	109000000
TLR4	chr9	117650000	117750000
PPP6C	chr9	125100000	125250000
MAPKAP1	chr9	125400000	125750000
CDK9-ENG	chr9	127750000	127900000
ABL1	chr9	130650000	130950000
NUP214	chr9	131100000	131300000
TSC1	chr9	132850000	133000000
RXRA	chr9	134250000	134500000
NOTCH1-EGFL7	chr9	136450000	136700000
TRAF2	chr9	136850000	136950000
GATA3	chr10	8000000	8100000
MLLT10	chr10	21500000	21800000
ANKRD26	chr10	26950000	27150000
KIF5B	chr10	31950000	32100000
NRP1	chr10	33150000	33400000
RET	chr10	43050000	43200000
ARID5B	chr10	61850000	62150000
TET1	chr10	68500000	68750000
BMPR1A	chr10	86700000	87000000
PTEN	chr10	87800000	88000000
FAS	chr10	88950000	89050000
TLX1	chr10	101100000	101200000
FGF8	chr10	101750000	101850000
NFKB2-SUFU	chr10	102350000	102700000
CYP17A1	chr10	102800000	102900000
NT5C2	chr10	103050000	103300000
SMC3	chr10	110500000	110650000
SHOC2	chr10	110850000	111050000
TCF7L2	chr10	112900000	113200000
FGFR2	chr10	121450000	121650000
HTRA1	chr10	122400000	122550000
MGMT	chr10	129400000	129800000
HRAS	chr11	500000	600000
IGF2	chr11	2100000	2200000
CDKN1C	chr11	2850000	2950000
NUP98	chr11	3650000	3850000
RRM1	chr11	4050000	4200000
LMO1	chr11	8200000	8300000
RRAS2	chr11	14250000	14400000
MYOD1	chr11	17650000	17750000
FANCF	chr11	22600000	22650000
WT1	chr11	32350000	32500000
KBTBD4	chr11	47550000	47600000
APLNR	chr11	57200000	57300000
SDHAF2	chr11	61400000	61500000
RPS6KA4	chr11	64300000	64400000
SF1-MEN1	chr11	64700000	64850000
RELA	chr11	65600000	65700000
RPS6KB2-AIP	chr11	67400000	67550000
CCND1-FGF19-FGF3-FGF4	chr11	69600000	69850000
FOLR1-INPPL1	chr11	72150000	72300000
EMSY	chr11	76400000	76600000
PAK1	chr11	77300000	77500000
GAB2	chr11	78150000	78450000
EED	chr11	86200000	86300000
MRE11	chr11	94350000	94550000
SESN3	chr11	95100000	95300000
PGR	chr11	101000000	101150000
YAP1-BIRC3	chr11	102050000	102400000
CARD16	chr11	105000000	105150000
ATM	chr11	108200000	108400000
SDHD	chr11	112050000	112150000
ZBTB16	chr11	114000000	114300000
KMT2A	chr11	118400000	118550000
CBL	chr11	119150000	119350000
HEPACAM	chr11	124850000	125000000
CHEK1	chr11	125600000	125700000
ETS1-FLI1	chr11	128400000	128850000
KDM5A	chr12	250000	450000
RAD52	chr12	850000	1050000
CCND2-FGF23-FGF6	chr12	4200000	4500000
CHD4-ZNF384	chr12	6550000	6750000
ETV6	chr12	11600000	11950000
CDKN1B	chr12	12650000	12750000
PTPRO	chr12	15300000	15650000
PIK3C2G	chr12	18200000	18700000
RECQL	chr12	21400000	21550000
KCNJ8-ABCC9	chr12	21700000	22000000
ETNK1	chr12	22600000	22750000
KRAS	chr12	25150000	25300000
LRRK2	chr12	40150000	40400000
ARID2	chr12	45700000	45950000
COL2A1	chr12	47950000	48050000
KMT2D	chr12	48950000	49100000
PRPF40B	chr12	49500000	49700000
SMARCD1	chr12	50050000	50150000
ACVR1B	chr12	51900000	52050000
ERBB3	chr12	56050000	56150000
NAB2-STAT6	chr12	57050000	57200000
GLI1	chr12	57400000	57500000
CDK4	chr12	57700000	57800000
TAFA2	chr12	61650000	62300000
HMGA2	chr12	65800000	66000000
MDM2	chr12	68750000	68900000
FRS2	chr12	69450000	69600000
BTG1	chr12	92100000	92200000
CRADD	chr12	93650000	93950000
IGF1	chr12	102350000	102550000
SH2B3	chr12	111350000	111500000
PTPN11	chr12	112350000	112550000
KSR2	chr12	117400000	118000000
RAB35	chr12	120050000	120150000
MSI1	chr12	120300000	120400000
HNF1A	chr12	120950000	121050000
KDM2B	chr12	121400000	121650000
KMT5A	chr12	123350000	123450000
NCOR2	chr12	124300000	124600000
POLE	chr12	132600000	132750000
ZMYM2	chr13	19900000	20150000
LATS2	chr13	20950000	21100000
FGF9	chr13	21650000	21750000
CDK8	chr13	26200000	26450000
FLT3	chr13	27950000	28150000
FLT1	chr13	28250000	28550000
HSPH1	chr13	31100000	31200000
BRCA2	chr13	32250000	32450000
PDS5B	chr13	32550000	32800000
FOXO1	chr13	40500000	40700000
ELF1	chr13	40900000	41100000
NUDT15	chr13	48000000	48100000
RB1-CYSLTR2	chr13	48250000	48750000
DIS3	chr13	72700000	72850000
KLF5	chr13	73000000	73100000
FGF14	chr13	101650000	102450000
IRS2	chr13	109700000	109850000
CUL4A-LAMP1	chr13	113150000	113350000
PARP2	chr14	20300000	20400000
CHD8	chr14	21350000	21500000
BCL2L2-PABPN1	chr14	23250000	23350000
PRKD1	chr14	29550000	30250000
NFKBIA	chr14	35350000	35450000
NKX2_1	chr14	36500000	36540000
FOXA1	chr14	37550000	37650000
FANCM	chr14	45100000	45250000
SOS2	chr14	50050000	50300000
KTN1	chr14	55500000	55750000
HIF1A	chr14	61650000	61800000
ESR2	chr14	64050000	64400000
MAX	chr14	64950000	65150000
RAD51B	chr14	67750000	68800000
MLH3	chr14	74950000	75100000
TSHR	chr14	80900000	81200000
DICER1	chr14	95050000	95200000
BCL11B	chr14	99100000	99300000
HSP90AA1	chr14	102050000	102200000
TRAF3	chr14	102750000	102950000
AKT1	chr14	104700000	104850000
NDN	chr15	23600000	23750000
SCG5-GREM1	chr15	32150000	32850000
NUTM1	chr15	34300000	34400000
SPRED1	chr15	38200000	38400000
KNSTRN	chr15	40350000	40450000
RAD51	chr15	40650000	40800000
LTK-TYRO3-MGA	chr15	41450000	41800000
TP53BP1	chr15	43350000	43550000
B2M	chr15	44650000	44750000
FGF7	chr15	49400000	49550000
USP8	chr15	50400000	50550000
CYP19A1	chr15	51150000	51400000
SLTM	chr15	58850000	59000000
MAP2K1	chr15	66350000	66550000
SMAD3	chr15	67000000	67250000
CD276	chr15	73650000	73750000
PML	chr15	73950000	74100000
NTRK3	chr15	87800000	88300000
FANCI	chr15	89200000	89350000
IDH2	chr15	90050000	90150000
BLM	chr15	90650000	90850000
CHD2	chr15	92850000	93050000
IGF1R	chr15	98600000	99000000
NPRL3	chr16	50000	200000
AXIN1	chr16	250000	400000
MSLN	chr16	700000	800000
TSC2-NTHL1	chr16	2000000	2150000
PDPK1	chr16	2500000	2650000
SLX4	chr16	3550000	3650000
CREBBP	chr16	3700000	3950000
USP7	chr16	8850000	9000000
GRIN2A	chr16	9700000	10250000
CIITA	chr16	10800000	11000000
SOCS1	chr16	11200000	11300000
ERCC4	chr16	13900000	14000000
MYH11	chr16	15650000	16000000
SMG1	chr16	18750000	18950000
PALB2-PLK1	chr16	23550000	23750000
CD19	chr16	28900000	29000000
MAPK3	chr16	30050000	30150000
FUS	chr16	31150000	31250000
CYLD	chr16	50700000	50850000
NUP93	chr16	56700000	56900000
CBFB	chr16	67000000	67150000
CTCF	chr16	67500000	67700000
CDH1	chr16	68700000	68900000
CMTR2	chr16	71250000	71350000
ZFHX3	chr16	72750000	73950000
MAF	chr16	79550000	79650000
PLCG2	chr16	81700000	82000000
IRF8	chr16	85850000	85950000
FOXF1	chr16	86450000	86550000
ANKRD11	chr16	89200000	89550000
FANCA-MC1R	chr16	89700000	89950000
PRPF8	chr17	1600000	1750000
GPS2	chr17	7250000	7350000
TP53	chr17	7600000	7750000
CHD3	chr17	7850000	7950000
ALOX12B-AURKB	chr17	8050000	8250000
MAP2K4	chr17	12000000	12200000
NCOR1	chr17	16000000	16250000
FLCN	chr17	17150000	17300000
GID4	chr17	18000000	18100000
NF1	chr17	31050000	31450000
SUZ12	chr17	31900000	32050000
CCL2	chr17	34200000	34300000
RAD51D	chr17	35050000	35150000
SLFN11	chr17	35300000	35400000
CDK12	chr17	39400000	39600000
ERBB2-IKZF3	chr17	39650000	39900000
RARA	chr17	40250000	40400000
SMARCE1	chr17	40600000	40700000
STAT5B-STAT3-STAT5A	chr17	42150000	42450000
EZH1	chr17	42650000	42800000
BRCA1	chr17	43000000	43200000
ETV4	chr17	43500000	43600000
GFAP	chr17	44850000	44950000
MAP3K14	chr17	45200000	45350000
CDC27	chr17	47050000	47250000
HOXB13	chr17	48700000	48750000
SPOP	chr17	49550000	49700000
COL1A1	chr17	50100000	50300000
MSI2	chr17	57200000	57750000
RNF43	chr17	58300000	58450000
RAD51C	chr17	58650000	58800000
RPS6KB1	chr17	59850000	60000000
PPM1D	chr17	60550000	60700000
BRIP1	chr17	61650000	61900000
STRADA	chr17	63650000	63800000
CD79B	chr17	63900000	64000000
GNA13	chr17	64950000	65100000
AXIN2	chr17	65500000	65600000
PRKCA	chr17	66250000	66850000
PRKAR1A	chr17	68450000	68600000
ABCA10	chr17	69100000	69300000
SOX9	chr17	72100000	72150000
FBF1	chr17	75850000	76000000
SRSF2	chr17	76700000	76800000
RNF213	chr17	80200000	80450000
RPTOR	chr17	80500000	81000000
FASN	chr17	82050000	82150000
TYMS-YES1	chr18	600000	850000
GATA6	chr18	22100000	22250000
PIK3C3	chr18	41900000	42150000
SETBP1	chr18	44650000	45100000
SMAD2	chr18	47750000	48000000
SMAD4	chr18	51000000	51150000
PMAIP1	chr18	59850000	59950000
BCL2	chr18	63100000	63350000
SERPINB4	chr18	63600000	63700000
STK11	chr19	1150000	1250000
RPS15	chr19	1400000	1500000
TCF3	chr19	1550000	1700000
DOT1L	chr19	2100000	2300000
GNA11	chr19	3050000	3150000
ZBTB7A-MAP2K2	chr19	4000000	4150000
PTPRS	chr19	5100000	5400000
MLLT1	chr19	6150000	6300000
VAV1	chr19	6750000	6900000
INSR	chr19	7050000	7350000
DNMT1-S1PR2-TYK2-KEAP1	chr19	10100000	10550000
CARM1-SMARCA4	chr19	10850000	11100000
EPOR	chr19	11350000	11450000
CALR	chr19	12900000	13000000
PKN1-DNAJB1	chr19	14400000	14600000
NOTCH3-BRD4	chr19	15100000	15400000
BABAM1	chr19	17200000	17350000
JAK3	chr19	17800000	17900000
PIK3R2	chr19	18100000	18200000
UPF1	chr19	18800000	18900000
MEF2B	chr19	19100000	19250000
CCNE1	chr19	29750000	29850000
CEBPA	chr19	33250000	33350000
CD22	chr19	35250000	35400000
KMT2B	chr19	35650000	35800000
AKT2	chr19	40200000	40350000
AXL	chr19	41150000	41300000
CD79A	chr19	41850000	41950000
ERF-CIC	chr19	42200000	42350000
ERCC1	chr19	45350000	45500000
ARHGAP35	chr19	46800000	47050000
BBC3	chr19	47200000	47300000
BICRA-NOP53-CRX	chr19	47550000	47900000
BAX	chr19	48900000	49000000
RRAS	chr19	49600000	49700000
POLD1	chr19	50350000	50450000
CD33	chr19	51200000	51300000
SIGLEC10	chr19	51350000	51450000
PPP2R1A	chr19	52150000	52250000
TTYH1	chr19	54300000	54500000
U2AF2	chr19	55600000	55700000
FKBP1A	chr20	1300000	1450000
SMOX	chr20	4100000	4250000
PAK5	chr20	9500000	9900000
FOXA2	chr20	22550000	22650000
BCL2L1	chr20	31600000	31750000
ASXL1	chr20	32300000	32500000
DNMT3B	chr20	32700000	32850000
SAMHD1	chr20	36850000	37000000
SRC	chr20	37300000	37450000
TOP1-PLCG1	chr20	41000000	41250000
PTPRT	chr20	42050000	43250000
STK4	chr20	44900000	45150000
NCOA3	chr20	47450000	47700000
ZNF217	chr20	53500000	53650000
AURKA	chr20	56300000	56450000
PMEPA1	chr20	57600000	57750000
GNAS	chr20	58800000	58950000
RTEL1-ARFRP1	chr20	63600000	63750000
RUNX1	chr21	34750000	36050000
ERG	chr21	38350000	38700000
TMPRSS2	chr21	41400000	41600000
U2AF1	chr21	43050000	43150000
ICOSLG	chr21	44150000	44300000
CRKL-LZTR1	chr22	20850000	21050000
MAPK1	chr22	21700000	21900000
BCR	chr22	23150000	23350000
SMARCB1	chr22	23750000	23900000
MN1	chr22	27700000	27850000
CHEK2	chr22	28650000	28800000
ZNRF3	chr22	28850000	29100000
NF2	chr22	29550000	29750000
SEC14L3	chr22	30400000	30500000
DEPDC5	chr22	31700000	31950000
MYH9	chr22	36250000	36450000
RAC2	chr22	37200000	37300000
SOX10	chr22	37950000	38050000
PDGFB	chr22	39200000	39300000
MRTFA	chr22	40350000	40700000
EP300	chr22	41050000	41250000
P2RY8	chrX	1400000	1600000
OFD1	chrX	13700000	13800000
FANCB	chrX	14800000	14900000
PIGA	chrX	15250000	15400000
ZRSR2	chrX	15750000	15850000
EIF1AX	chrX	20100000	20200000
CNKSR2	chrX	21350000	21700000
BCOR	chrX	40000000	40200000
USP9X-DDX3X	chrX	41050000	41400000
KDM6A	chrX	44850000	45150000
RBM10-UBA1	chrX	47100000	47250000
ARAF	chrX	47500000	47600000
GATA1	chrX	48750000	48850000
TFE3	chrX	49000000	49100000
KDM5C	chrX	53150000	53250000
SMC1A	chrX	53350000	53450000
FOXR2	chrX	55600000	55650000
AMER1	chrX	64150000	64250000
AR	chrX	67500000	67800000
MED12-ZMYM3-TAF1	chrX	71050000	71600000
ATRX	chrX	77450000	77850000
BRWD3	chrX	80600000	80850000
BTK	chrX	101300000	101450000
PRPS1	chrX	107600000	107700000
PAK3	chrX	110900000	111250000
XIAP-STAG2-SH2D1A	chrX	123800000	124450000
BCORL1	chrX	129950000	130100000
GPC3	chrX	133500000	134050000
PHF6	chrX	134350000	134450000
FMR1	chrX	147850000	148050000
ATP2B3-CCNQ	chrX	153450000	153650000
RPL10	chrX	154350000	154450000

### Sheet: Table S2
Table S2: SNP and Indel concordance for target regions in GM18865
Variant Type	Concordance	Non Reference Concordance	Sensitivity	Precision	Specificity	F1
SNP	0.997	0.997	0.99	0.986	0.979	0.987
INDEL	0.946	0.946	0.913	0.919	0.979	0.916

### Sheet: Table S3
Table S3: Adaptive sampling targets using mm39 coordinates
Gene	Chromosome	Target_Start	Target_End
Abca12	chr1	71262249	71474069
Abcc9	chr6	142513588	142668041
Abl1	chr2	31558388	31714239
Abl2	chr1	156366356	156497138
Abraxas1	chr5	100933058	100988831
Acvr1	chr2	58316450	58476840
Acvr1b	chr15	101051953	101131565
Acvr2a	chr2	48684121	48813276
Adgra2	chr8	27555611	27633464
Ago1	chr4	126308805	126382376
Ago2	chr15	72947693	73076777
Aip	chr19	4144446	4195858
Akap9	chr5	3957410	4150204
Akt1	chr12	112600260	112661266
Akt2	chr7	27270977	27360251
Akt3	chr1	176827639	177105769
Alb	chr5	90588756	90644461
Alk	chr17	72155967	72931622
Alox12b	chr11	69027898	69080617
Amer1	chrX	94443919	94508446
Angptl1	chr1	156646495	156708648
Ankrd11	chr8	123590561	123789016
Ankrd26	chr6	118458269	118559187
Apc	chr18	34333977	34475605
Aplnr	chr2	84946704	84990267
Ar	chrX	97172375	97386821
Araf	chrX	20644053	20746758
Arfrp1	chr2	180979483	181027197
Arhgap35	chr7	16208398	16369313
Arid1a	chr4	133386319	133504080
Arid1b	chr17	5024607	5417931
Arid2	chr15	96165399	96322873
Arid5b	chr10	67908350	68134570
Asph	chr4	9429085	9689344
Asxl1	chr2	153167750	153265927
Asxl2	chr12	3456857	3576852
Atm	chr9	53330449	53468040
Atp2b3	chrX	72526692	72634611
Atr	chr9	95719650	95853834
Atrx	chrX	104821221	104992978
Atxn7	chr14	8342461	8528323
Aurka	chr2	172178110	172232455
Aurkaip1	chr4	155895709	155937555
Aurkb	chr11	68916477	68962490
Axin1	chr17	26337662	26434785
Axin2	chr11	108791175	108861609
Axl	chr7	25436698	25508130
B2m	chr2	121958168	122003563
Babam1	chr8	71829505	71877263
Bak1	chr17	27218786	27267601
Bap1	chr14	30953407	31001901
Bard1	chr1	71046694	71162300
Bax	chr7	45091121	45136322
Bbc3	chr7	16022318	16072130
Bcl10	chr3	145610017	145660121
Bcl11b	chr12	107856662	107989861
Bcl2	chr1	106445908	106662004
Bcl2l1	chr2	152602588	152693648
Bcl2l11	chr2	127947958	128024467
Bcl2l2	chr14	55100900	55145691
Bcl6	chr16	23763802	23827602
Bcor	chrX	11882979	12046594
Bcorl1	chrX	47410235	47516926
Bcr	chr10	74876424	75040753
Bicra	chr7	15684597	15801846
Birc3	chr9	7828700	7893187
Bivm	chr1	44138117	44203930
Blm	chr7	80084839	80204896
Bmpr1a	chr14	34113018	34245335
Braf	chr6	39560171	39722397
Brca1	chr11	101359590	101462781
Brca2	chr5	150426095	150513794
Brd4	chr17	32395248	32523696
Brip1	chr11	85928964	86112019
Brwd3	chrX	107760622	107897978
Btg1	chr10	96432868	96478671
Btg2	chr1	133982908	134026858
Btk	chrX	133423085	133504319
Calr	chr8	85548717	85593560
Card11	chr5	140838745	141006337
Carm1	chr9	21438163	21520763
Casp1	chr9	5278517	5327281
Casp8	chr1	58814553	58906663
Cbfb	chr8	105877306	105964621
Cbl	chr9	44034273	44165346
Cblb	chr16	51831593	52048410
Cblc	chr7	19493643	19550734
Ccl2	chr11	81906403	81948278
Ccn6	chr10	39006966	39059790
Ccnd1	chr7	144463668	144513568
Ccnd2	chr6	127082125	127149156
Ccnd3	chr17	47795976	47930614
Ccne1	chr7	37777409	37826915
Ccnq	chr11	78621332	78662555
Cd19	chr7	125987622	126034061
Cd22	chr7	30544829	30599767
Cd274	chr19	29324855	29385495
Cd276	chr9	58411581	58482720
Cd28	chr1	60765547	60832521
Cd33	chr7	43156823	43206679
Cd70	chr17	57432997	57476777
Cd74	chr18	60916921	60965724
Cd79a	chr7	24576922	24621283
Cd79b	chr11	106182167	106225388
Cdc25a	chr9	109684647	109742963
Cdc27	chr11	104373571	104461446
Cdc42	chr4	137027011	137105007
Cdc73	chr1	143459014	143598631
Cdh1	chr8	107309983	107416878
Cdk12	chr11	98073885	98189330
Cdk4	chr10	126879404	126923157
Cdk6	chr5	3371485	3601008
Cdk8	chr5	146148040	146259684
Cdk9	chr2	32575796	32623088
Cdkn1a	chr17	29289953	29339696
Cdkn1b	chr6	134877364	134922476
Cdkn1c	chr7	142992076	143034735
Cdkn2a	chr4	89172710	89232856
Cdkn2b	chr4	89204536	89249276
Cdkn2c	chr4	109498073	109543953
Cebpa	chr7	34798718	34841353
Cenpa	chr5	30804214	30852181
Chd1	chr17	15905229	16012872
Chd2	chr7	73056400	73211494
Chd3	chr11	69214099	69280232
Chd4	chr6	125053144	125127554
Chd8	chr14	52415608	52515237
Chek1	chr9	36599935	36657897
Chek2	chr5	110967845	111042011
Cic	chr7	24947129	25013584
Ciita	chr16	10277923	10366282
Cks1b	chr3	89302779	89345598
Cks1brt	chr8	85858553	85920251
Cmtr2	chr8	110922297	110971118
Cnksr2	chrX	156584432	156846290
Cog5	chr12	31684868	32007629
Col2a1	chr15	97853483	97922525
Cop1	chr1	159039890	159195210
Cradd	chr10	94990608	95179995
Crebbp	chr16	3879198	4051864
Crkl	chr16	17249851	17325298
Crlf2	chr5	109682575	109726859
Crx	chr7	15579872	15633880
Crybg1	chr10	43806632	44044849
Csde1	chr3	102907742	102985502
Csf1r	chr18	61218644	61284211
Csf3r	chr4	125898343	125958233
Csnk1a1	chr18	61668345	61743132
Ctcf	chr8	106343200	106429554
Ctla4	chr1	60928184	60974991
Ctnna1	chr18	35231955	35407829
Ctnnb1	chr9	120742466	120809573
Cul3	chr1	80222640	80338197
Cul4a	chr8	13135623	13217940
Cux1	chr5	136256989	136616344
Cxcr4	chr1	128495936	128540030
Cyld	chr8	89403675	89498573
Cyp17a1	chr19	46635604	46681439
Cyp19a1	chr9	54053221	54195394
Cysltr2	chr14	73243043	73306554
Daxx	chr17	34108388	34154564
Dcun1d1	chr3	35926254	36011594
Ddr1	chr17	35972459	36035513
Ddr2	chr1	169779876	169958331
Ddx3x	chrX	13127261	13180222
Ddx41	chr13	55658223	55704471
Depdc5	chr5	33001045	33171580
Dhx15	chr5	52287545	52367856
Dicer1	chr12	104634001	104738211
Dis3	chr14	99294070	99357217
Dis3l2	chr1	86611530	86997817
Dnajb1	chr8	84314822	84359282
Dnmt1	chr9	20798501	20891084
Dnmt3a	chr12	3836007	3984443
Dnmt3b	chr2	153471370	153549650
Dock7	chr4	98804908	99029152
Dot1l	chr10	80571040	80651295
Drosha	chr15	12804901	12955377
Dusp4	chr8	35254451	35307048
E2f3	chr13	30070558	30190046
Ebf1	chr11	44488144	44918918
Eed	chr7	89583862	89650184
Egfl7	chr2	26451095	26502694
Egfr	chr11	16682203	16888158
Egln1	chr8	125615326	125696063
Egr1	chr18	34974260	35018009
Egr3	chr14	70294766	70340062
Eif1ax	chrX	158135174	158192617
Eif3e	chr15	43093454	43166115
Eif4a2	chr16	22906194	22952886
Eif4e	chr3	138211952	138285457
Elf1	chr14	79698619	79839916
Elf3	chr1	135161312	135206210
Eloc	chr1	16691949	16747266
Elp1	chr4	56729680	56822331
Eml4	chr17	83638360	83807790
Emsy	chr7	98216344	98325990
Eng	chr2	32516607	32592681
Enpp3	chr10	24629712	24732093
Ep300	chr15	81450329	81556273
Epas1	chr17	87041292	87160838
Epcam	chr17	87923407	87978555
Epha3	chr16	63343897	63704538
Epha5	chr5	84182620	84585241
Epha7	chr4	28793131	28987499
Ephb1	chr9	101779327	102251892
Ephb2	chr4	136354850	136583299
Ephb4	chr5	137328371	137392784
Ephb6	chr6	41562416	41617443
Epo	chr5	137461282	137504078
Epor	chr9	21850193	21894802
Erbb2	chr11	98283310	98348542
Erbb3	chr10	128383392	128445504
Erbb4	chr1	68051345	69167218
Ercc1	chr7	19059016	19110449
Ercc2	chr7	19095942	19149619
Ercc3	chr18	32353357	32423206
Ercc4	chr16	12907548	12988481
Ercc5	chr1	44166904	44240420
Erf	chr7	24921986	24970186
Erg	chr16	95140028	95407452
Errfi1	chr4	150918376	150973349
Esr1	chr10	4541989	4975633
Esr2	chr12	76147193	76244033
Etaa1	chr11	17868756	17923875
Etnk1	chr6	143092592	143174272
Ets1	chr9	32527517	32689116
Etv1	chr12	38809655	38940484
Etv4	chr11	101640568	101696197
Etv5	chr16	22180063	22278320
Etv6	chr6	133992663	134267121
Ewsr1	chr11	4999689	5069266
Ezh1	chr11	101061941	101137268
Ezh2	chr6	47487073	47592275
Ezhip	chrX	5973273	6015473
Ezr	chr17	6985530	7070179
Fanca	chr8	123975039	124065315
Fancb	chrX	163743678	163800266
Fancc	chr13	63432519	63665126
Fancd2	chr6	113488643	113593978
Fance	chr17	28512504	28565548
Fancf	chr7	51490325	51532015
Fancg	chr4	42982343	43030506
Fanci	chr7	79022056	79120013
Fancl	chr11	26317084	26441883
Fancm	chr12	65102377	65198832
Fas	chr19	34248066	34325172
Fasn	chr11	120676672	120735373
Fat1	chr8	45368484	45525294
Fbf1	chr11	116013111	116078992
Fbxo11	chr17	88278287	88392719
Fbxw7	chr3	84702575	84906505
Fgf1	chr18	38951726	39082525
Fgf10	chr13	118831199	118948651
Fgf12	chr16	27958850	28591820
Fgf14	chr14	124195319	124934539
Fgf15	chr7	144430269	144474690
Fgf2	chr3	37382616	37484255
Fgf23	chr6	127029865	127078371
Fgf3	chr7	144372349	144417085
Fgf4	chr7	144395123	144438982
Fgf5	chr5	98382108	98444892
Fgf6	chr6	126972505	127021681
Fgf7	chr2	125856578	125953105
Fgf8	chr19	45705237	45751354
Fgf9	chr14	58288543	58370311
Fgfr1	chr8	25988808	26087819
Fgfr2	chr7	129744181	129888538
Fgfr3	chr5	33859068	33914412
Fgfr4	chr13	55280631	55336572
Fh1	chr1	175408944	175473201
Fip1l1	chr5	74676110	74779461
Fkbp1a	chr2	151364403	151423611
Flcn	chr11	59662234	59720842
Fli1	chr9	32313500	32474157
Flt1	chr5	147478414	147682821
Flt3	chr5	147247551	147357299
Flt4	chr11	49480506	49563566
Folr1	chr7	101487551	101539974
Foxa1	chr12	57567414	57613702
Foxa2	chr2	147864797	147908889
Foxf1	chr8	121791125	121834883
Foxl2	chr9	98817495	98860601
Foxo1	chr3	52155758	52277530
Foxo3	chr10	42037841	42172691
Foxp1	chr6	98882299	99519682
Foxr2	chrX	151881782	151935857
Frs2	chr10	116885332	117004439
Fubp1	chr3	151896059	151962463
Fus	chr7	127545276	127601204
Fyn	chr10	39225735	39461377
Gab1	chr8	81471063	81627148
Gab2	chr7	96710958	96978158
Gabra6	chr11	42177264	42231899
Galnt12	chr4	47071909	47143070
Gata1	chrX	7805504	7862844
Gata2	chr6	88150873	88204014
Gata3	chr2	9841889	9914845
Gata4	chr14	63416371	63529141
Gata6	chr18	11032510	11105636
Gen1	chr12	11268921	11335802
Gfap	chr11	102758162	102811368
Gid4	chr11	60287971	60356103
Gli1	chr10	127145751	127197448
Gli2	chr1	118741862	119001349
Gli3	chr13	15618308	15924611
Zrsr2	chrX	162699268	162761662
Gna11	chr10	81344558	81400996
Gna13	chr11	109233657	109312195
Gnaq	chr19	16090195	16384827
Gnas	chr2	174106113	174208537
Gnb1	chr4	155555818	155663726
Gpc3	chrX	51341303	51722827
Gps2	chr11	69784714	69827417
Grem1	chr2	113559020	113608993
Grin2a	chr16	9365762	9833424
Grm3	chr5	9515541	9795170
Gsk3b	chr16	37889363	38086446
H1f2	chr13	23902790	23943514
H1f4	chr13	23785760	23826541
H2bc14	chr13	21886214	21926696
H3c1	chr13	23925868	23966369
H3c10	chr13	21881829	21922239
H3c11	chr13	21947130	21987540
H3c14	chr3	96134001	96174664
H3c15	chr3	96125424	96166300
H3c2	chr13	23916328	23956823
H3c3	chr13	23909025	23949504
H3c4	chr13	23739937	23780440
H3c6	chr13	23725708	23766543
H3c7	chr13	23708222	23749124
H3c8	chr13	23699588	23740079
H3f3a	chr1	180610125	180661127
H3f3b	chr11	115892738	115938788
Hdac1	chr4	129389897	129456506
Hdac4	chr1	91836501	92143421
Hdac9	chr12	34077579	34987094
Hepacam	chr9	37258652	37317868
Hgf	chr5	16738493	16845150
Hif1a	chr12	73928186	74014304
Hmga2	chr10	120177180	120332374
Hnf1a	chr5	115067039	115129121
Hnrnpk	chr13	58518956	58571157
Hnrnpu	chr1	178128673	178185362
Hook3	chr8	26491449	26629252
Hoxb13	chr11	96065142	96107436
Hras	chr7	140750839	140793938
Hsd3b1	chr3	98739510	98787110
Hsd3b2	chr3	98598423	98651859
Hsd3b3	chr3	98628839	98690443
Hsd3b4	chr3	98386387	98437830
Hsd3b5	chr3	98505950	98557568
Hsd3b6	chr3	98692820	98741759
Hsd3b8	chr3	98439858	98491301
Hsd3b9	chr3	98332991	98384442
Hsp90aa1	chr12	110637470	110682829
Hsph1	chr5	149517752	149579841
Htra1	chr7	130517933	130607388
Icosl	chr10	77884921	77935359
Id3	chr4	135851133	135892703
Idh1	chr1	65177775	65245638
Idh2	chr7	79724594	79785140
Ifngr1	chr10	19447697	19505977
Igf1	chr10	87674127	87792904
Igf1r	chr7	67582575	67903416
Igf2	chr7	142184503	142240553
Ikbke	chr1	131162337	131227339
Ikzf1	chr11	11614980	11742926
Ikzf3	chr11	98335728	98456857
Il10	chr1	130927582	130972711
Il6st	chr13	112580604	112663394
Il7r	chr15	9485874	9550262
Inha	chr1	75463872	75507010
Inhba	chr13	16166436	16226206
Inpp4a	chr1	37318946	37469817
Inpp4b	chr8	82049185	82874543
Inppl1	chr7	101451839	101507419
Insr	chr8	3180922	3349649
Irf1	chr11	53640841	53689200
Irf2	chr8	47172767	47320493
Irf4	chr13	30913209	30970959
Irf8	chr8	121443097	121503433
Irs1	chr1	82190822	82289137
Irs2	chr8	11014681	11078458
Itk	chr11	46195977	46300342
Jak1	chr4	100989564	101142479
Jak2	chr19	29209228	29310480
Jak3	chr8	72109027	72163221
Jarid2	chr13	44862950	45095119
Jun	chr4	94917273	94960459
Kat6a	chr8	23329551	23453275
Kbtbd4	chr2	90715113	90760905
Kcnh2	chr5	24504587	24576602
Kcnj8	chr6	142490563	142537340
Kdm2b	chr5	122988727	123147333
Kdm5a	chr6	120321085	120441535
Kdm5c	chrX	150996016	151077531
Kdm6a	chrX	18008814	18166175
Kdr	chr5	76073487	76159118
Keap1	chr9	21121026	21170628
Kel	chr6	41643263	41701268
Kif1b	chr4	149240776	149412150
Kif5b	chr18	6181005	6261524
Kit	chr5	75715647	75837382
Klf4	chr4	55507143	55552466
Klf5	chr14	99516127	99570848
Klhl6	chr16	19745242	19821766
Kmt2a	chr9	44694652	44812594
Kmt2b	chr7	30248283	30308151
Kmt2c	chr5	25456796	25723781
Kmt2d	chr15	98709550	98789085
Kmt5a	chr5	124557993	124620371
Knstrn	chr2	118624470	118687691
Kras	chr6	145142425	145215965
Ksr2	chr5	117532067	117926061
Ktn1	chr14	47866551	47994021
Lamp1	chr8	13189161	13245338
Lats1	chr10	7536978	7612224
Lats2	chr14	57907119	58003669
Lifr	chr15	7100095	7246970
Lmo1	chr7	108717776	108794356
Lrp1b	chr2	40465258	42563636
Lrrk2	chr15	91537378	91720323
Ltk	chr2	119561807	119610912
Lyn	chr4	3656865	3811613
Lyst	chr13	13744982	13973388
Lztr1	chr16	17306552	17364197
Maf	chr8	116409992	116453633
Magi1	chr6	93632436	94280898
Magi2	chr5	19412034	20929790
Malt1	chr18	65544010	65632138
Map2k1	chr9	64073066	64180887
Map2k2	chr10	80921749	80980531
Map2k4	chr11	65559069	65699123
Map3k1	chr13	111862962	111965527
Map3k13	chr16	21623923	21772189
Map3k14	chr11	103090590	103178227
Map3k4	chr17	12426508	12557683
Map7	chr10	20004666	20177336
Mapk1	chr16	16781246	16885317
Mapk3	chr7	126338798	126384988
Mapkap1	chr2	34276783	34534962
Max	chr12	76964043	77028975
Mbd4	chr6	115797658	115850332
Mc1r	chr8	124113846	124157483
Mcl1	chr3	95546099	95590487
Mdc1	chr17	36132407	36190562
Mdm2	chr10	117504780	117566663
Mdm4	chr1	132893843	132978325
Mecom	chr3	29985445	30583937
Med12	chrX	100297636	100361071
Mef2b	chr8	70585411	70640138
Megf6	chr4	154235187	154380170
Men1	chr19	6365009	6410921
Mertk	chr2	128520876	128664814
Met	chr6	17443799	17593979
Mga	chr2	119707709	119820062
Mgam	chr6	40585765	40766057
Mgmt	chr7	136476343	136751995
Mios	chr6	8189222	8256274
Mitf	chr6	97764013	98018310
Mknk1	chr4	115676395	115756447
Mlh1	chr9	111037296	111120854
Mlh3	chr12	85261294	85337373
Mllt1	chr17	57179611	57262497
Mllt10	chr2	18040048	18237199
Mllt3	chr4	87668162	87971601
Mn1	chr5	111545228	111624899
Mpl	chr4	118279612	118334710
Mre11a	chr9	14675971	14768421
Mrpl36	chr13	73459128	73500297
Mrtfa	chr15	80876482	81094937
Msh2	chr17	87959960	88051141
Msh3	chr13	92328387	92511515
Msh6	chr17	88262490	88318320
Msi1	chr5	115547734	115613757
Msi2	chr11	88210208	88629197
Msln	chr17	25947587	25993352
Mst1	chr9	107937635	107982202
Mst1r	chr9	107764072	107817582
Mtap	chr4	89035607	89119327
Mtor	chr4	148513068	148662140
Mutyh	chr4	116644920	116696637
Myb	chr10	20980834	21056883
Mybl1	chr1	9717640	9790434
Myc	chr15	61837240	61882223
Mycl	chr4	122869445	122916278
Mycn	chr12	12966094	13011837
Mycs	chrX	5358958	5401319
Myd88	chr9	119145000	119189084
Myh11	chr16	13992392	14129227
Myh9	chr15	77624788	77746315
Myod1	chr7	46005898	46048516
Nab2	chr10	127476787	127522572
Nadk	chr4	155626838	155695458
Nat1	chr8	67923620	67965183
Nat2	chr8	67927510	67975236
Nat3	chr8	67956506	68021279
Nbn	chr4	15937925	16012589
Ncoa3	chr2	165814557	165935162
Ncor1	chr11	62187132	62368200
Ncor2	chr5	125074217	125276283
Negr1	chr3	156247431	157042082
Nf1	chr11	79210519	79492438
Nf2	chr11	4695845	4819536
Nfe2l2	chr2	75485857	75554985
Nfkb2	chr19	46272759	46320824
Nfkbia	chr12	55516195	55559432
Nfkbie	chr17	45846629	45894095
Nkx2-1	chr12	56558741	56603570
Nkx3-1	chr14	69408141	69452107
Nop53	chr7	15651760	15700033
Notch1	chr2	26327914	26413834
Notch2	chr3	97900854	98077683
Notch3	chr17	32319794	32405826
Notch4	chr17	34763242	34827477
Npm1	chr11	33082287	33133206
Nprl2	chr9	107399425	107442905
Nprl3	chr11	32161963	32237707
Nr4a3	chr4	48025153	48106447
Nras	chr3	102945643	102995230
Nrg1	chr8	32279493	33401858
Nrp1	chr8	129065085	129249844
Nsd1	chr13	55337595	55486138
Nsd2	chr5	33958069	34075319
Nsd3	chr8	26071617	26229694
Nt5c2	chr19	46853829	47023613
Nthl1	chr17	24831656	24877812
Ntrk1	chr3	87665551	87722469
Ntrk2	chr13	58934383	59301784
Ntrk3	chr7	77805711	78248865
Nudt15	chr14	73736320	73805682
Nuf2	chr1	169305503	169379033
Nup214	chr2	31844446	31963204
Nup93	chr8	94921203	95063858
Nup98	chr7	101748607	101879359
Nutm1	chr2	112058293	112109636
Ofd1	chrX	165153029	165243700
Pabpn1	chr14	55111600	55156384
Pak1	chr7	97417748	97581588
Pak3	chrX	142281587	142600792
Pak5	chr2	135903024	136249887
Palb2	chr7	121686485	121752203
Parp1	chr1	180376456	180448564
Parp2	chr14	51025347	51078758
Parp3	chr9	106327521	106374148
Pax3	chr1	78057904	78193771
Pax5	chr4	44504757	44730487
Pax7	chr4	139444373	139580839
Pax8	chr2	24290572	24385611
Pbrm1	chr14	30721095	30863549
Pcbp1	chr6	86481462	86523171
Pdcd1	chr1	93946027	94000278
Pdcd1lg2	chr19	29368319	29468561
Pdgfb	chr15	79860075	79919178
Pdgfra	chr5	75292953	75378876
Pdgfrb	chr18	61158222	61238133
Pdk1	chr2	71683568	71754202
Pdpk1	chr17	24272654	24389898
Pds5b	chr5	150577204	150754155
Pgbd5	chr8	125075788	125181230
Pgr	chr9	8879834	8988612
Phf6	chrX	51981143	52065820
Phox2b	chr5	67231751	67276399
Piga	chrX	163182814	163236912
Pik3c2b	chr1	132953410	133056429
Pik3c2g	chr6	139571070	139935010
Pik3c3	chr18	30385800	30501179
Pik3ca	chr3	32431203	32540256
Pik3cb	chr9	98900455	99042264
Pik3cd	chr4	149713625	149807023
Pik3cg	chr12	32203472	32278658
Pik3r1	chr13	101797269	101924725
Pik3r2	chr8	71200820	71249356
Pik3r3	chr4	116058815	116180253
Pim1	chr17	29689759	29735085
Pkn1	chr8	84373165	84445808
Plcg1	chr2	160553230	160637680
Plcg2	chr8	118205030	118381881
Plk1	chr7	121738662	121789096
Plk2	chr13	110511580	110557378
Plk3	chr4	116965852	117011160
Plk4	chr3	40734463	40791318
Pmaip1	chr18	66571675	66618629
Pmepa1	chr2	173046251	173138326
Pml	chr9	58105359	58177069
Pms1	chr1	53208346	53356177
Pms2	chr5	143826782	143890786
Pnrc1	chr4	33225423	33268787
Pold1	chr7	44162168	44218239
Pole	chr5	110414185	110505319
Polq	chr16	36812148	36935779
Pot1a	chr6	25723939	25829280
Pot1b	chr17	55938951	56039628
Pparg	chr6	115317912	115487360
Ppm1d	chr11	85182080	85257897
Ppp1cb	chr5	32596192	32671057
Ppp2r1a	chr17	21145716	21206167
Ppp2r2a	chr14	67231505	67329893
Ppp4r2	chr6	100790596	100866891
Ppp6c	chr2	39064381	39136361
Prdm1	chr10	44293173	44424497
Prdm14	chr1	13163681	13217387
Prex2	chr1	11043689	11393905
Prkar1a	chr11	109520231	109580482
Prkca	chr11	107804213	108254754
Prkci	chr3	31029893	31126889
Prkd1	chr12	50368014	50715881
Prkdc	chr16	15435730	15680099
Prkn	chr17	11039271	12302248
Prpf40b	chr15	99172968	99234899
Prpf8	chr11	75357642	75420275
Prps1	chrX	139337362	139396889
Prss8	chr7	127504889	127549266
Psip1	chr4	83353917	83424696
Ptch1	chr13	63636142	63741274
Ptch2	chr4	116933272	116993298
Pten	chr19	32714977	32823560
Ptp4a1	chr1	30959384	31008838
Ptp4a1	chr1	30959384	31008838
Ptpn11	chr5	121248596	121349460
Ptprc	chr1	137970599	138123446
Ptprd	chr4	75839475	78150198
Ptpro	chr6	137209317	137460231
Ptprs	chr17	56699426	56803480
Ptprt	chr2	161343910	162523067
Ptpru	chr4	131475768	131585599
Qki	chr17	10405480	10558706
Rab35	chr5	115749953	115805217
Rac1	chr5	143471236	143533786
Rac2	chr15	78423369	78476983
Rad21	chr15	51805636	51875143
Rad50	chr11	53520346	53618146
Rad51	chr2	118923295	118986554
Rad51b	chr12	79324056	79881464
Rad51c	chr11	87247471	87315780
Rad51d	chr11	82747260	82801440
Rad52	chr6	119859659	119919789
Rad54l	chr4	115931458	116000875
Raf1	chr6	115575530	115673596
Ranbp2	chr10	58262674	58349977
Rara	chr11	98798644	98885768
Rasa1	chr13	85342899	85457249
Rb1	chr14	73410298	73583446
Rbm10	chrX	20463742	20537140
Recql	chr6	142276068	142352802
Recql4	chr15	76567753	76614748
Rel	chr11	23666847	23740969
Rela	chr19	5667511	5718158
Ret	chr6	118108706	118194679
Rheb	chr5	24987821	25067359
Rhoa	chr9	108163359	108235142
Rictor	chr15	6717860	6849882
Rint1	chr5	23972709	24045367
Rit1	chr3	88604154	88658354
Rnf2	chr1	151325159	151396562
Rnf213	chr11	119263926	119398244
Rnf43	chr11	87533913	87646365
Ror1	chr4	99932988	100321962
Ros1	chr10	51901817	52091340
Rpl10	chrX	73294463	73336741
Rpl22	chr4	152390199	152438528
Rpl31	chr1	39386987	39430992
Rpl5	chr5	108028388	108076871
Rps14	chr18	60887668	60931618
Rps15	chr10	80108287	80149948
Rps20	chr4	3811334	3855600
Rps6ka4	chr19	6786578	6838004
Rps6kb1	chr11	86369697	86455631
Rps6kb2	chr19	4186791	4233382
Rptor	chr11	119473731	119810402
Rragc	chr4	123791239	123850790
Rras	chr7	44647385	44691071
Rras2	chr7	113626017	113737016
Rrm1	chr7	102070902	102138978
Rrm2	chr12	24738253	24784145
Rspo2	chr15	42864190	43054222
Rspo3	chr10	29309102	29431863
Rtel1	chr2	180941532	181018409
Runx1	chr16	92378354	92642962
Runx1t1	chr4	13723436	13913649
Rxra	chr2	27546452	27672969
Rybp	chr6	100185526	100284319
S1pr2	chr9	20857248	20908089
Samd9l	chr6	3352257	3419458
Samd9l	chr6	3352257	3419458
Samhd1	chr2	156919454	156997016
Scg5	chr2	113586708	113679423
Sdc4	chr2	164246167	164305512
Sdha	chr13	74450374	74518359
Sdhaf2	chr19	10457876	10522573
Sdhb	chr4	140668582	140726509
Sdhc	chr1	170936726	170998209
Sdhd	chr9	50487657	50535112
Sec14l3	chr11	3994841	4047736
Serpinb3a	chr1	106953317	107000033
Serpinb3a	chr1	106953317	107000033
Serpinb3b	chr1	107061691	107108844
Serpinb3b	chr1	107061691	107108844
Serpinb3c	chr1	107178931	107226101
Serpinb3c	chr1	107178931	107226101
Serpinb3d	chr1	106985893	107031210
Serpinb3d	chr1	106985893	107031210
Sesn1	chr10	41666570	41804432
Sesn2	chr4	132200115	132257767
Sesn3	chr9	14167597	14257430
Setbp1	chr18	78773595	79172606
Setd2	chr9	110341368	110467703
Setdb1	chr3	95210836	95284513
Sf1	chr19	6393952	6448060
Sf3b1	chr1	55004328	55086640
Sgk1	chr10	21738083	21895802
Sh2b3	chr5	121933551	121995709
Sh2d1a	chrX	41571442	41630974
Shh	chr5	28641838	28692099
Shoc2	chr19	53912737	54041564
Shq1	chr6	100528772	100668135
Siglecg	chr7	43037623	43087773
Slc25a13	chr6	6021218	6237173
Slc34a2	chr5	53186695	53249006
Slfn8	chr11	82872984	82931636
Slfn9	chr11	82849216	82902656
Sltm	chr9	70430036	70519516
Slx4	chr16	3776969	3841634
Smad2	chr18	76354651	76464034
Smad3	chr9	63534049	63685276
Smad4	chr18	73752080	73856851
Smarca2	chr19	26562578	26775721
Smarca4	chr9	21507465	21635526
Smarcb1	chr10	75712603	75777448
Smarcd1	chr15	99580175	99631872
Smarce1	chr11	99079873	99141843
Smc1a	chrX	150779386	150864969
Smc3	chr19	53568827	53654262
Smg1	chr7	117710531	117862893
Smo	chr6	29715502	29781364
Smox	chr2	131313624	131387103
Smyd3	chr1	178759525	179365606
Snapc3	chr4	83315961	83405913
Sncaip	chr18	52880872	53069007
Socs1	chr16	10581672	10623400
Sos1	chr17	80681181	80807882
Sos2	chr12	69610536	69748626
Sox10	chr15	79019113	79068690
Sox17	chr1	4541154	4587577
Sox2	chr3	34684554	34726610
Sox9	chr11	112653050	112698586
Spen	chr4	141175201	141285908
Spop	chr11	95284906	95404232
Spopfm2	chr3	94061719	94105500
Spopfm3	chr3	94084021	94127109
Spred1	chr2	116931855	117032760
Sprtn	chr8	125604625	125652900
Spry4	chr18	38699300	38754400
Spta1	chr1	173980342	174096016
Src	chr2	157245828	157333758
Srp72	chr5	77102548	77167782
Srsf2	chr11	116720727	116763920
Stag1	chr9	100459762	100860597
Stag2	chrX	41218194	41386062
Stat3	chr11	100757632	100850447
Stat4	chr1	52006307	52166348
Stat5a	chr11	100730177	100795995
Stat5b	chr11	100651557	100761407
Stat6	chr10	127458855	127516826
Stil	chr4	114837356	114920393
Stk11	chr10	79931637	79986516
Stk4	chr2	163896033	164017444
Stk40	chr4	125977750	126054822
Strada	chr11	106033739	106104460
Strn	chr17	78937327	79063990
Sufu	chr19	46365335	46497243
Suz12	chr11	79863932	79944949
Syk	chr13	52717209	52822828
Tacc3	chr5	33795472	33856339
Tacstd2	chr6	67491046	67532780
Taf1	chrX	100556335	100664635
Tafa2	chr10	123079901	123597109
Tank	chr2	61388929	61504515
Tap1	chr17	34386530	34436199
Tap2	chr17	34403453	34455295
Tbl1xr1	chr3	22110816	22290758
Tbx3	chr5	119788734	119842789
Tcf3	chr10	80225348	80289481
Tcf7l1	chr6	72583354	72786028
Tcf7l2	chr19	55710252	55942086
Tdpoz1	chr3	93556640	93603590
Tdpoz2	chr3	93538849	93579993
Tdpoz3	chr3	93713327	93754424
Tdpoz4	chr3	93683705	93724817
Tdpoz5	chr3	93847599	93888621
Tdpoz8	chr3	92956130	93002812
Tdpoz9	chr3	93935288	93982192
Tek	chr4	94607526	94783213
Tent5c	chr3	100355373	100416508
Tert	chr13	73755030	73817962
Tes3-ps	chr13	49627077	49669865
Tet1	chr10	62620349	62743242
Tet2	chr3	133149438	133270882
Tet3	chr6	83319355	83454190
Tfe3	chrX	7608799	7661441
Tfg	chr16	56490695	56557813
Tfrc	chr16	32407738	32471612
Tgfbr1	chr4	47333258	47434926
Tgfbr2	chr9	115896763	116024431
Tiparp	chr3	65415868	65482939
Tlr4	chr4	66725788	66785338
Tlx1	chr19	45119119	45165382
Tmem127	chr2	127069868	127123028
Tmprss2	chr16	97345882	97432395
Tnfaip3	chr10	18856658	18911158
Tnfrsf10b	chr14	69984921	70041860
Tnfrsf14	chr4	154986390	155033020
Top1	chr2	160467901	160584684
Traf2	chr2	25387994	25456952
Traf3	chr12	111112804	111253587
Traf7	chr17	24707824	24766912
Trp53	chr11	69451185	69502699
Trp53bp1	chr2	121003762	121121888
Trp63	chr16	25482513	25730842
Trp73	chr4	154120706	154244332
Trrap	chr5	144684547	144816588
Tsc1	chr2	28511240	28601179
Tsc2	chr17	24794790	24871604
Tshr	chr12	91347767	91527283
Ttyh1	chr7	4102418	4159206
Tyk2	chr9	20995364	21062539
Tyms	chr5	30243200	30298615
Tyro3	chr2	119608214	119668585
U2af1	chr17	31846055	31897866
U2af2	chr7	5045142	5102937
Uba1	chrX	20504660	20569420
Ubr5	chr15	37947572	38099098
Upf1	chr8	70764175	70825928
Usp7	chr16	8486586	8594931
Usp8	chr2	126529280	126621234
Usp9x	chrX	12917737	13059567
Vav1	chr17	57566100	57655031
Vegfa	chr17	46307919	46363295
Vhl	chr6	113580955	113628595
Vtcn1	chr3	100712775	100824238
Wrn	chr8	33704412	33895555
Wt1	chr2	104936874	105023959
Wwtr1	chr3	57343070	57503331
Xiap	chrX	41128556	41218533
Xpo1	chr11	23186055	23268249
Xrcc2	chr5	25874812	25930795
Yap1	chr9	7912000	8024597
Yes1	chr5	32748515	32864401
Zbtb16	chr9	48545597	48767522
Zbtb2	chr10	4297075	4358108
Zbtb7a	chr10	80951113	81008056
Zfhx3	chr8	108985975	109708272
Zfp217	chr2	169930563	170010023
Zfp384	chr6	124966108	125034833
Zfp703	chr8	27447364	27491490
Zfta	chr19	7374990	7423269
Zmym2	chr14	57103986	57219815
Zmym3	chrX	100427990	100484455
Znrf3	chr11	5206329	5414847
